# Identification and Reproducibility of Novel Combinatorial Genetic Risk Factors for Endometriosis across UK and US Patient Cohorts

**DOI:** 10.1101/2025.08.13.25333595

**Authors:** JM Sardell, S Das, GL Møller, M Sanna, K Chocian, K Taylor, AR Malinowski, C Stubberfield, A Rochlin, S Gardner

## Abstract

**Background:** Although endometriosis affects approximately 10% of women, timely diagnosis and effective treatments remain out of reach for many patients. Relatively little is known about the genetic drivers of endometriosis even though its heritability is around 50%. Two recent large genome wide association study meta-analyses (meta-GWASs) have identified up to 82 genomic loci associated with risk of endometriosis, but together these explain a small proportion of disease risk.

**Methods:** We used the PrecisionLife® combinatorial analytics platform to identify disease signatures (i.e., unique combinations of 2-5 SNPs) that were significantly associated with endometriosis in a White British UK Biobank (UKB) cohort. We assessed the reproducibility of these disease signatures, as well 35 of the 42 previously reported 2023 meta-GWAS SNPs, in a multi-ancestry US endometriosis cohort from All of Us (AoU) after controlling for population structure. To ensure that the results do not disfavor historically underserved patient populations, we explicitly evaluated the reproducibility of these signatures across patient groups with different self-reported race/ethnicities. Finally, we characterized drug repurposing opportunities for a subset of the novel candidate genes.

**Results:** We identified 1,709 disease signatures, comprising 2,957 unique SNPs, that were significantly associated with increased prevalence of endometriosis in the White British UKB cohort. Reproducibility rates in all AoU participants were significantly higher than random and highest for higher frequency disease signatures, ranging from over 68% for signatures with greater than 4% frequency up to 80-88% for signatures with greater than 9% frequency. Reproducibility rates remained broadly unchanged for most frequency bins within self-identified Black/African American and Hispanic/Latino AoU sub-cohorts. Pathways enriched in reproducible disease signatures included cell adhesion, proliferation and migration, cytoskeleton remodeling, and angiogenesis as well as biological processes involved in fibrosis and neuropathic pain.

39% of signatures (667 / 1709) mapped to at least one gene previously linked to endometriosis via the meta-GWAS studies, including 20% of signatures (336 / 1709) that contained at least one meta-GWAS lead SNP. The remaining disease signatures (1042 / 1709) were completely novel. Several novel signatures contained SNPs that mapped to genes that were previously associated with endometriosis but not identified by the meta-GWAS.

We identified 79 entirely novel candidate genes, of which 33 are tractable drug targets. Of the 25 top SNPs ranked based on frequency in signatures, we identified 9 genes that primarily occurred in entirely novel signatures, all of which demonstrated high rates of reproducibility. These 9 genes provide support for hypothesized links between endometriosis and autophagy and macrophage biology.

**Conclusions:** This study identified a large number of reproducible novel disease signatures, SNPs, and novel candidate genes associated with increased prevalence of endometriosis. It provides support for prior findings from meta-GWAS and other studies linking specific genes to endometriosis. These findings suggest the potential to inform new therapeutic or targeted drug repurposing/repositioning programs aimed at development of new and better treatment options for patients.

**Lay Sunnary:** Endometriosis affects about one in 10 women, usually between the ages of 15 and 49. It is difficult to diagnose and hard to treat as there are very few effective drugs available. Previous research has found some genes linked to the disease, but we wanted to find more so that better new drugs can be designed that will help more patients. By using a new way to study the disease, we found 79 more genes linked to endometriosis. We believe many of these could be targeted either by new drugs or by existing drugs that were originally developed for another disease. We also showed that these are likely to work for people from different communities, so they could benefit as many patients as possible.

**Graphical Abstract:** Graphical abstract.
A. Discovery of novel combinatorial genetic associations with endometriosis in a White British patient population from UK Biobank (UKB). B. Analysis of the reproducibility of the UKB disease signatures and 35 of the 42 SNPs identified by the 2023 meta-GWAS analysis in a mixed ancestry US population from All of Us and identification of 79 novel, high frequency candidate genes associated with endometriosis in both populations.
