## Extended Tables for "Identification and Reproducibility of Novel Combinatorial Genetic Risk Factors for Endometriosis across UK and US Patient Cohorts"

### Sheet: EXT1 - SNP-Gene Assocations
Extended Table 1. List of 151 unique SNPs mapped to 99 genes that were identified within high frequency reproducing disease signatures (>9%) in the All of Us endometriosis cohort. Expression quantitative trait locus (eQTL) associations for SNPs to genes in ovary, uterus and blood from GTEx are also listed.
SNP ID	Chromsome	Position in GRCh37	Alleles	Mapped Gene(s)	SNP-Gene Mapping Context	GTEx Ovary - Gene associations	GTEx Uterus - Gene associations	GTEx Whole Blood - Gene associations
rs10917151	1	22422721	G/A	CDC42	genebody
rs9349212	6	41981392	A/G	CCND3	genebody
rs274035	7	23450198	A/G	IGF2BP3	genebody
rs4875598	8	5461753	A/G
rs9651633	11	15299927	T/G
rs4279870	1	101859432	A/G
rs6557210	6	152570415	A/G	SYNE1	genebody
rs2152227	13	80406087	G/A
rs17661353	8	116918106	G/A
rs34982627	13	76510299	A/G
rs35778288	5	10572984	A/G	ANKRD33B	genebody
rs13184840	5	171172825	G/A
rs71575922	6	152554014	C/G	SYNE1	genebody
rs11697606	20	55471930	G/A
rs12776254	10	2154862	A/G
rs7781370	7	96133531	C/T	SEM1	genebody
rs8044309	16	11536429	A/C	AC099489.1	genebody
rs3858429	11	30343757	C/T	ARL14EP	geneupdown
rs140532	22	47763424	C/T	Z82186.1	genebody
rs7572	1	208060009	C/T	CD34	genebody
rs884305	15	46075314	T/C	AC068722.1	genebody
rs4408923	4	92236546	G/T	CCSER1	genebody
rs7774949	6	19635232	T/C	AL022068.1	genebody
rs7650095	3	193424106	C/T	ATP13A4	eQTL associations in Ovary and Uterus	ATP13A4	ATP13A4
rs10757272	9	22088260	C/T	CDKN2B-AS1	genebody
rs11751190	6	152558197	G/A	SYNE1	genebody
rs4781070	16	11451301	G/A	RMI2	genebody
rs12023396	1	231270636	A/G
rs6025087	20	55276679	C/T	PTMAP6	geneupdown
rs62205573	20	2657803	T/C					NOP56
rs1257310	14	99810427	A/C
rs17208604	8	25546915	C/T
rs7650763	3	8267996	T/C	LMCD1-AS1	genebody
rs2725434	11	132781567	C/T	OPCML	genebody
rs4947815	7	53619262	A/G
rs17074255	4	183839591	G/A
rs10860864	12	102822862	C/T	IGF1,LINC02456	genebody			WASHC3
rs12522619	5	104767470	A/G
rs13124249	4	111768750	C/A
rs7844999	8	109686625	G/A	TMEM74	genebody
rs35535037	2	133913027	T/C	NCKAP5	genebody
rs8002850	13	22811940	G/A	AL136962.1	genebody
rs66683298	17	46277748	C/T	SKAP1,SKAP1-AS1	genebody
rs6590322	11	128206410	T/C
rs9789525	2	11724580	G/T	GREB1	genebody
rs4630770	2	124931139	A/C	CNTNAP5	genebody
rs35043449	11	128201619	T/C
rs4936322	11	115061533	C/T	CADM1	genebody
rs6604047	1	92080990	G/A
rs10048631	2	141859861	T/C	LRP1B	genebody
rs7808253	7	151096854	G/A	WDR86	genebody
rs529445	18	55783497	C/A	NEDD4L	genebody
rs1885152	14	96325206	C/T	AL133167.1	genebody
rs241396	23	68069525	T/C
rs11078146	17	13234015	C/T
rs10911473	1	183935353	G/A	COLGALT2	genebody			COLGALT2
rs1047389	4	11401087	A/G	HS3ST1	genebody
rs71323311	21	33346573	G/A	HUNK	genebody
rs9997164	4	2459435	T/C	CFAP99	genebody
rs4738304	8	74055254	C/T
rs2974690	5	2917143	C/T
rs5945699	23	102983869	G/A	GLRA4	geneupdown
rs7034237	9	118092924	A/G	AL691420.1,DEC1	genebody
rs964672	15	98522038	A/G					ARRDC4
rs329783	2	22160427	T/C	AC018742.1,AC096570.1	genebody
rs62127595	2	10338121	C/T	RRM2	genebody
rs1903068	4	56008477	A/G
rs2989337	21	41390789	C/T	DSCAM	genebody
rs34976244	9	17939863	G/A	ADAMTSL1	genebody
rs4926835	1	50321060	T/G	AGBL4	genebody
rs11207587	1	60734641	A/C
rs1872548	4	175649861	G/T	GLRA3	genebody
rs379742	23	105493919	G/A
rs55933039	6	11615989	T/C
rs4495845	10	85702936	C/T
rs10901593	10	128016929	C/T	ADAM12	genebody
rs62189870	2	239496634	G/A
rs7995412	13	46500064	C/A
rs9901757	17	80963331	T/C	B3GNTL1	genebody
rs2744701	1	22483584	G/A	AL445253.1	genebody
rs11674184	2	11721535	T/G	GREB1	genebody
rs35537505	3	150198241	T/C
rs2659605	11	132768869	T/C	OPCML	genebody
rs62107918	19	41139304	G/A					LTBP4
rs7177168	15	94259446	C/T	AC110023.1	genebody
rs3777958	6	117633847	C/T	ROS1	genebody
rs704249	3	71657226	G/T	AC097634.3,AC097634.4	genebody
rs6561750	13	54435237	T/C	LINC00558	genebody
rs472161	2	30930165	T/C
rs7009231	8	56116863	A/G	XKR4	genebody
rs61994049	14	102292328	A/G	PPP2R5C	genebody
rs7536438	1	86014249	A/G	AC092807.3,DDAH1	genebody
rs9813279	3	157327565	T/C	PQLC2L	genebody
rs112214887	17	76667271	A/G
rs1888328	9	85147997	T/G	AL162726.3	genebody
rs13357111	5	56326081	A/G
rs7696617	4	179395117	G/A
rs1518548	2	50932942	A/G	NRXN1	genebody
rs7856370	9	135653385	A/G	AK8	genebody
rs62091574	18	51939063	C/A	AC090897.2	geneupdown		POLI	POLI,C18orf54
rs4686381	3	9943355	G/A	IL17RE	geneupdown			TADA3
rs1671829	15	94845623	C/T	MCTP2	genebody
rs7568223	2	11683423	T/G	GREB1	genebody
rs7631088	3	1079024	G/A
rs7040294	9	112636653	C/T	PALM2,PALM2-AKAP2	genebody
rs9292777	5	40437948	T/C
rs7186711	16	49493475	A/C
rs1800789	4	155482743	G/A	FGB	geneupdown
rs12120694	1	95551154	C/T
rs6746432	2	195251354	A/G	LINC01821	genebody
rs17202341	3	105452593	A/G	CBLB	genebody
rs11165277	1	95416890	T/C	AC105942.1	genebody
rs28403099	15	79478650	G/A
rs72649450	1	22689344	G/T
rs7035431	9	8595416	C/T	PTPRD	genebody
rs4770803	13	19694731	C/T
rs11867727	17	70912035	A/G	SLC39A11	genebody			FAM104A
rs2527614	1	228126470	G/A	WNT9A	genebody			IBA57
rs12689801	23	40974885	A/G	USP9X	genebody
rs10123360	9	19303662	G/A	DENND4C	genebody
rs10807886	7	36830771	G/A
rs10924726	1	246579138	T/C	SMYD3	genebody
rs60718898	11	125970574	G/T	AP000821.1	genebody
rs73016898	19	30103548	T/G	POP4	genebody
rs74299961	7	138953332	C/T	UBN2	genebody
rs1041472	9	18076279	C/T	ADAMTSL1	genebody
rs34367818	21	43869596	T/G					UBASH3A
rs74460382	6	8354216	A/G	AL355499.2,AL359378.1	genebody
rs79009676	16	57257948	T/C	RSPRY1	genebody
rs78531070	17	5566962	G/A
rs11080748	18	14399809	G/A
rs12731740	1	208024820	C/T	MIR29B2CHG	genebody
rs17767313	2	215148003	A/G	AC068051.1,SPAG16	genebody
rs72788364	5	93403619	C/T	FAM172A	genebody
rs17755119	10	29259450	G/A
rs7987189	13	88532287	C/T
rs8037283	15	24180261	C/A	PWRN4,RP11-484P15.1	genebody
rs3731217	9	21984661	A/C	AL359922.1,CDKN2A	genebody			CDKN2A
rs4911972	1	19383877	A/C
rs76788756	20	56511400	C/A
rs16823183	3	153521702	C/T	LINC02006	genebody
rs1887719	9	81869419	G/A
rs4747277	10	16555802	A/G	C1QL3	genebody			C1QL3
rs10990407	9	99078886	C/T	AL160269.1,SLC35D2	genebody			HABP4
rs735718	3	70782197	A/G
rs11857333	15	93807754	C/T
rs45465103	14	90263356	T/C	AL137230.2,EFCAB11	genebody
rs7415895	1	228741147	G/A
rs12898089	14	100279692	T/G	EML1	genebody
rs75877632	21	38033949	C/T
rs74529274	2	76759575	C/T

### Sheet: EXT2 - Candidate Genes
Extended Table 2. List of 99 genes that were mapped to high frequency reproducing disease signatures (>9%) in the All of Us endometriosis cohort.
Gene	Gene type	SNP(s) mapped to Gene
AC068051.1	antisense	rs17767313
AC097634.3	antisense	rs704249
AC105942.1	antisense	rs11165277
AL022068.1	antisense	rs7774949
AL691420.1	antisense	rs7034237
CDKN2B-AS1	antisense	rs10757272
LMCD1-AS1	antisense	rs7650763
SKAP1-AS1	antisense	rs66683298
AL355499.2	bidirectional_promoter_lncRNA	rs74460382
AL445253.1	bidirectional_promoter_lncRNA	rs2744701
AC018742.1	lincRNA	rs329783
AC068722.1	lincRNA	rs884305
AC092807.3	lincRNA	rs7536438
AC096570.1	lincRNA	rs329783
AC110023.1	lincRNA	rs7177168
AL133167.1	lincRNA	rs1885152
AL136962.1	lincRNA	rs8002850
AL359378.1	lincRNA	rs74460382
AP000821.1	lincRNA	rs60718898
LINC00558	lincRNA	rs6561750
LINC01821	lincRNA	rs6746432
LINC02456	lincRNA	rs10860864
MIR29B2CHG	lincRNA	rs12731740
PWRN4	lincRNA	rs8037283
RP11-484P15.1	lincRNA	rs8037283
Z82186.1	lincRNA	rs140532
AL160269.1	miRNA	rs10990407
AL359922.1	miRNA	rs3731217
PTMAP6	processed_pseudogene	rs6025087
AL137230.2	processed_transcript	rs45465103
LINC02006	processed_transcript	rs16823183
DEC1	protein_coding	rs7034237
AC097634.4	protein_coding	rs704249
AC099489.1	protein_coding	rs8044309
ADAM12	protein_coding	rs10901593
ADAMTSL1	protein_coding	rs34976244, rs1041472
AGBL4	protein_coding	rs4926835
AK8	protein_coding	rs7856370
ANKRD33B	protein_coding	rs35778288
ARL14EP	protein_coding	rs3858429
ATP13A4	protein_coding	rs7650095
B3GNTL1	protein_coding	rs9901757
C1QL3	protein_coding	rs4747277
CADM1	protein_coding	rs4936322
CBLB	protein_coding	rs17202341
CCND3	protein_coding	rs9349212
CCSER1	protein_coding	rs4408923
CD34	protein_coding	rs7572
CDC42	protein_coding	rs10917151
CDKN2A	protein_coding	rs3731217
CFAP99	protein_coding	rs9997164
CNTNAP5	protein_coding	rs4630770
COLGALT2	protein_coding	rs10911473
DDAH1	protein_coding	rs7536438
DENND4C	protein_coding	rs10123360
DSCAM	protein_coding	rs2989337
EFCAB11	protein_coding	rs45465103
EML1	protein_coding	rs12898089
FAM172A	protein_coding	rs72788364
FGB	protein_coding	rs1800789
GLRA3	protein_coding	rs1872548
GLRA4	protein_coding	rs5945699
GREB1	protein_coding	rs7568223, rs11674184, rs9789525
HS3ST1	protein_coding	rs1047389
HUNK	protein_coding	rs71323311
IGF1	protein_coding	rs10860864
IGF2BP3	protein_coding	rs274035
IL17RE	protein_coding	rs4686381
LRP1B	protein_coding	rs10048631
MCTP2	protein_coding	rs1671829
NCKAP5	protein_coding	rs35535037
NEDD4L	protein_coding	rs529445
NRXN1	protein_coding	rs1518548
OPCML	protein_coding	rs2659605, rs2725434
PALM2	protein_coding	rs7040294
PALM2-AKAP2	protein_coding	rs7040294
POP4	protein_coding	rs73016898
PPP2R5C	protein_coding	rs61994049
PQLC2L	protein_coding	rs9813279
PTPRD	protein_coding	rs7035431
RMI2	protein_coding	rs4781070
ROS1	protein_coding	rs3777958
RRM2	protein_coding	rs62127595
RSPRY1	protein_coding	rs79009676
SEM1	protein_coding	rs7781370
SKAP1	protein_coding	rs66683298
SLC35D2	protein_coding	rs10990407
SLC39A11	protein_coding	rs11867727
SMYD3	protein_coding	rs10924726
SPAG16	protein_coding	rs17767313
SYNE1	protein_coding	rs71575922, rs11751190, rs6557210
TMEM74	protein_coding	rs7844999
UBN2	protein_coding	rs74299961
USP9X	protein_coding	rs12689801
WDR86	protein_coding	rs7808253
WNT9A	protein_coding	rs2527614
XKR4	protein_coding	rs7009231
AL162726.3	transcribed_unprocessed_pseudogene	rs1888328
AC090897.2	unitary_pseudogene	rs62091574

### Sheet: EXT3 - Gene Tractability
Extended Table 2. Genes associated with endometriosis, identified by PrecisionLife, that map to high frequency (>9%) disease signatures in All of Us (AoU) and were designated as tractable drug targets using annotations from OpenTargets, ChEMBL and DrugBank.
Gene	Identified in meta-GWAS	Prior Association with Endometriosis	Tractable	Small molecule with clinical evidence	Small molecule tractable	Antibody with clinical evidence	Antibody tractable	No. of Drugs (ChEMBL and DrugBank)
ARL14EP	Yes	Yes	Yes	0	0	0	1	0
CDC42	Yes	Yes	Yes	0	1	0	1	2
CDKN2B-AS1	Yes	Yes
GREB1	Yes	Yes
IGF1	Yes	Yes	Yes	0	1	1	1	4
SKAP1	Yes	Yes	Yes	0	0	0	1	0
SYNE1	Yes	Yes	Yes	0	1	0	0	0
ADAM12		Yes	Yes	0	0	0	1	0
CADM1		Yes	Yes	0	0	0	1	0
CD34		Yes	Yes	0	0	0	1	0
CDKN2A		Yes
DSCAM		Yes	Yes	0	0	0	1	0
FGB		Yes	Yes	0	1	0	1	12
GLRA3		Yes	Yes	0	1	0	1	6
IGF2BP3		Yes
IL17RE		Yes	Yes	0	0	0	1	0
NEDD4L		Yes	Yes	0	1	0	1	0
POP4		Yes
PTPRD		Yes	Yes	0	0	0	1	0
RRM2		Yes	Yes	1	0	0	0	6
AC018742.1
AC068051.1
AC068722.1
AC090897.2
AC092807.3
AC096570.1
AC097634.3
AC097634.4
AC099489.1
AC105942.1
AC110023.1
ADAMTSL1			Yes	0	0	0	1	0
AGBL4
AK8			Yes	0	0	0	0	1
AL022068.1
AL133167.1
AL136962.1
AL137230.2
AL160269.1
AL162726.3
AL355499.2
AL359378.1
AL359922.1
AL445253.1
AL691420.1
ANKRD33B
AP000821.1
ATP13A4			Yes	0	0	0	1	0
B3GNTL1
C1QL3
CBLB			Yes	0	1	0	0	0
CCND3			Yes	0	1	0	0	0
CCSER1
CFAP99
CNTNAP5
COLGALT2
DDAH1			Yes	0	1	0	0	1
DEC1
DENND4C
EFCAB11
EML1
FAM172A
GLRA4
HS3ST1			Yes	0	1	0	0	1
HUNK			Yes	0	1	0	0	0
LINC00558
LINC01821
LINC02006
LINC02456
LMCD1-AS1
LRP1B
MCTP2
MIR29B2CHG
NCKAP5
NRXN1			Yes	0	0	0	1	3
OPCML			Yes	0	0	0	1	0
PALM2
PALM2-AKAP2
PPP2R5C			Yes	0	1	0	0	2
PQLC2L
PTMAP6
PWRN4
RMI2			Yes	0	1	0	0	0
ROS1			Yes	1	1	0	1	3
RP11-484P15.1
RSPRY1			Yes	0	0	0	1	0
SEM1
SKAP1-AS1
SLC35D2
SLC39A11			Yes	0	0	0	0	2
SMYD3			Yes	0	1	0	0	0
SPAG16
TMEM74
UBN2
USP9X			Yes	0	1	0	0	0
WDR86
WNT9A			Yes	0	0	0	1	0
XKR4
Z82186.1

### Sheet: EXT4 - Gene Expression
Extended Table 3. Gene transcript expression levels in four tissues (endometrium, ovary, fallopian tube, cervix and blood vessel) based on transcriptomics data from Human Protein Atlas (HPA) and GTEx. Consensus normalized expression (nTPM) values downloaded from HPA are shown that are calculated as the maximum nTPM value for each gene in the two data sources.
Gene	Endometrium (nTPM)	Ovary (nTPM)	Fallopian tube (nTPM)	Cervix (nTPM)	Blood vessel (nTPM)
ADAM12	4.8	6.4	0.2	12.4	0.8
ADAMTSL1	12.5	1.4	6.3	3.6	7.4
AGBL4	0.1	0.1	2.1	0.1	0
AK8	1.2	1.6	24.3	2.4	0.8
ANKRD33B	4.8	0.4	2.9	1.6	1.2
ARL14EP	17.7	18.6	15.4	16	10.2
ATP13A4	0.1	0.2	2.2	6.1	0.1
B3GNTL1	1.4	1.7	1.7	1.8	1.2
C1QL3	0.2	0	0.2	0.2	0.3
CADM1	16.3	12.4	21.3	20	3.6
CBLB	5.1	7	6	4.7	7.2
CCND3	36.2	34.7	38.9	39.3	48.5
CCSER1	0.3	0.1	0.6	0.1	0
CD34	68.9	51.5	93.3	89.7	79.5
CDC42	100.8	85.9	88.4	105.1	112.1
CDKN2A	0.7	0.8	1.6	1.8	5.7
CFAP99	0.2	0	3.7	0.4	0
CNTNAP5	0	0	0	0	0
COLGALT2	1.6	1	3	1.2	2.7
DDAH1	10.4	7.6	34.4	21.1	18.4
DENND4C	16.1	15.7	15.4	14.5	12.9
DSCAM	0	0	0	0	0
EFCAB11	3.6	5.3	10.3	5	2.2
EML1	15.2	4.4	14.2	12.6	14
FAM172A	11.9	14.1	11.5	11.9	9.9
FGB	0.5	0.6	0.2	0.4	0.5
GLRA3	0	0	0	0	0
GREB1	49.4	255.7	44	43.4	0.9
HS3ST1	3.3	29.3	3.7	2.2	1.2
HUNK	3.1	1.1	1.8	0.5	0.1
IGF1	43.8	29.4	17.8	83.3	30.4
IGF2BP3	0	0.5	0.8	0.1	0
IL17RE	1.6	0.6	2.2	5.5	9.2
LRP1B	0	0.3	0.3	0.5	0.3
MCTP2	1.5	1.4	3.6	4.8	0.8
NCKAP5	0.4	2.4	0.5	1.3	0.6
NEDD4L	4.9	6.1	8.6	7.2	3.1
NRXN1	0.9	0.5	0.8	1.9	2.4
OPCML	0.5	0.3	0.4	0.4	0.1
POP4	6.7	5.1	6.2	6.7	10.3
PPP2R5C	49.7	55.7	45.7	54.8	61.6
PTPRD	1.7	8.9	1.5	3.6	6.3
RMI2	2.7	4.7	1.9	4.5	0.9
ROS1	0	0	0	0.1	0
RRM2	2	3	0.7	2.8	0.5
RSPRY1	12.4	14.2	11	14.3	10.3
SEM1	191.8	255.5	208.3	241.7	244.5
SKAP1	3.5	0.4	12.9	9.6	0.6
SLC35D2	14	17.8	14.3	15.5	13.1
SLC39A11	5.1	3.7	8.6	14	9.5
SMYD3	6.4	10.7	9.7	8.6	7
SPAG16	16.7	25	40.6	19.1	18.4
SYNE1	38.8	80.7	44.1	36.4	73
TMEM74	0	0	0	0.1	0.4
UBN2	4.6	5.8	4.7	5.2	3.7
USP9X	17.7	15.8	19.4	18.7	15.6
WDR86	8.1	5.9	13.2	18.5	1
WNT9A	5.8	9.3	5	3.5	1.1
XKR4	0.1	0	0.1	0.3	0.3

### Sheet: EXT5 - GO-BP Enrichment
Extended Table 4. Gene set enrichment results for significant (adjusted p-values < 0.05) biological processes (Gene Ontology) for genes mapped to high frequency (>9%) disease signatures in All of Us.
GO:Biological Process Term	Overlap	p-value	Adjusted p-value	Odds Ratio	Genes	Gene Ratio
presynaptic membrane assembly (GO:0097105)	2/9	0.000201103	0.0354357	142.249	PTPRD, NRXN1	0.22
positive regulation of heterotypic cell-cell adhesion (GO:0034116)	2/13	0.000433041	0.0354357	92.7567	SKAP1, FGB	0.15
positive regulation of synapse assembly (GO:0051965)	2/21	0.00115158	0.0354357	54.6854	PTPRD, NRXN1	0.1
heterophilic cell-cell adhesion via plasma membrane cell adhesion molecules (GO:0007157)	2/26	0.00176853	0.0354357	43.5165	NRXN1, CADM1	0.08
synapse assembly (GO:0007416)	2/26	0.00176853	0.0354357	43.5165	DSCAM, NRXN1	0.08
positive regulation of protein secretion (GO:0050714)	2/36	0.00337587	0.0384277	30.8909	FGB, IGF1	0.06
homophilic cell adhesion via plasma membrane adhesion molecules (GO:0007156)	2/32	0.00267423	0.037573	34.9477	DSCAM, CADM1	0.06
neuron differentiation (GO:0030182)	2/56	0.00800262	0.0406607	19.5394	PTPRD, WNT9A	0.04
regulation of protein stability (GO:0031647)	2/70	0.0122835	0.044252	15.5373	CDKN2A, NEDD4L	0.03
signal transduction (GO:0007165)	2/76	0.0143637	0.044354	14.2826	NRXN1, CD34	0.03
Golgi organization (GO:0007030)	2/66	0.0109771	0.0435138	16.5035	CDC42, SYNE1	0.03
protein stabilization (GO:0050821)	3/191	0.0108754	0.0435138	8.0017	USP9X, IGF1, CDKN2A	0.02
negative regulation of gene expression (GO:0010629)	3/175	0.00858079	0.0406607	8.74944	NRXN1, CD34, IGF1	0.02
positive regulation of angiogenesis (GO:0045766)	2/102	0.0249521	0.0494554	10.5767	CD34, ADAM12	0.02
negative regulation of cell population proliferation (GO:0008285)	4/212	0.00168289	0.0354357	9.4553	DDAH1, WNT9A, PPP2R5C, CDKN2A	0.02
positive regulation of gene expression (GO:0010628)	4/304	0.00609788	0.0387515	6.53654	NRXN1, CD34, IGF1, CDKN2A	0.01
